# Effect of Match-Play Fatigue on Muscle Stiffness and Explosive Force Asymmetries in Soccer Players Post-Anterior Cruciate Ligament Reconstruction

**DOI:** 10.64898/2026.07.18.26357476

**Authors:** Muhammad Hassan Bari, Ayesha Zahid Bhalli, Hammad Sattar

**Author notes:** **Corresponding Author:** Muhammad Hassan Bari, Department of Physical Therapy, Islam College of Physical Therapy, Sialkot, Pakistan. **Funding:** This research received no specific grant from any funding agency in the public, commercial, or not-for-profit sectors.

## Abstract

**Background:** Athletes who return to soccer after anterior cruciate ligament reconstruction (ACLR) remain at elevated risk of secondary injury despite meeting conventional discharge criteria, and neuromuscular deficits in the reconstructed limb are known to be exposed by fatigue.

**Objective:** To determine whether match-play fatigue differentially affects muscle stiffness, countermovement jump (CMJ) force symmetry, and rate of force development (RFD) asymmetry between soccer players with a history of ACLR and uninjured teammates.

**Methods:** A prospective, cross-sectional, matched-control study enrolled 128 competitive soccer players (64 ACLR, 6-22 months post-surgery; 64 uninjured controls) across five recruitment waves (February-June 2026). Bilateral CMJ peak vertical force, jump height, RFD, and myotonometric stiffness of the rectus femoris (RF), vastus medialis (VM), and biceps femoris (BF) were recorded immediately before and after a standardized competitive match. Fatigue was quantified from second-half heart rate (percentage of age-predicted maximum) and end-match rating of perceived exertion (RPE). Within-group pre-to-post changes were evaluated with paired t-tests, between-group differences in the magnitude of change with independent-samples t-tests, and associations between fatigue indices and asymmetry changes with Pearson correlations.

**Results:** Match play reduced CMJ limb symmetry index (LSI) in both groups, but the decline was more than three-fold greater in the ACLR group, 92.6% (SD 5.4%) to 85.1% (SD 7.1%), than in control group, 97.3% (SD 3.9%) to 95.0% (SD 4.2%), group-by-time difference, *p* < 0.001, (*d* = 0.64). RFD asymmetry approximately doubled in the ACLR group, 10.6% (SD 4.1%) to 17.6% (SD 6.5%), compared with a smaller rise in control group, 4.6% (SD 2.4%) to 6.3% (SD 3.7%); *p* < 0.001, *d* = 0.77). Involved-limb stiffness losses in the ACLR group exceeded those of controls for the RF (−21.2 vs. −9.2 N/m, *p* < 0.001), VM (−17.7 vs. −6.1 N/m, p < 0.001), and BF (−13.3 vs. −6.6 N/m, *p* < 0.001), whereas uninvolved-limb stiffness losses did not differ between groups (all *p* > 0.05). Fatigue markers (heart rate, RPE) were not significantly correlated with the magnitude of individual asymmetry change (|*r*| ≤ 0.18, *p* > 0.15).

**Conclusions:** In competitive soccer players 6-22 months after ACLR, match-play fatigue selectively compromises stiffness and explosive force output of the reconstructed limb, widening inter-limb asymmetries beyond what is seen in uninjured teammates, even though global cardiovascular and perceptual fatigue were comparable between groups. These findings suggest that return-to-sport testing performed only in a rested state may underestimate residual neuromuscular deficits, and support fatigue-inclusive assessment protocols before athletes are cleared for unrestricted competition.
