## Supplementary Table S1 for "Effect of Match-Play Fatigue on Muscle Stiffness and Explosive Force Asymmetries in Soccer Players Post-Anterior Cruciate Ligament Reconstruction"

### Sheet:  Enrollment list
Enrollment Order	Participant ID	Group	Recruitment Month	Age (years)	Height (cm)	Weight (kg)	BMI (kg/m2)	Months Post-ACLR
1	P01	ACLR	Feb-2026	18-22	179.8	76.5	23.7	20.9
2	P02	ACLR	Feb-2026	18-22	169.4	66	23	14.9
3	P03	ACLR	Feb-2026	18-22	181	67.5	20.6	12.1
4	P04	Control group	Feb-2026	18-22	173.7	69	22.9	-
5	P05	Control group	Feb-2026	18-22	164.6	64.4	23.8	-
6	P06	Control group	Feb-2026	18-22	163.7	84.3	31.5	-
7	P07	Control group	Feb-2026	28-32	183.4	65.1	19.4	-
8	P08	Control group	Feb-2026	18-22	180.7	77.7	23.8	-
9	P09	Control group	Feb-2026	18-22	172.2	76.1	25.7	-
10	P10	ACLR	Feb-2026	23-27	184.7	69.9	20.5	12.5
11	P11	ACLR	Feb-2026	18-22	164.9	60.6	22.3	6
12	P12	Control group	Feb-2026	18-22	174.9	83.5	27.3	-
13	P13	Control group	Feb-2026	18-22	180.1	83.9	25.9	-
14	P14	Control group	Feb-2026	18-22	177.4	81.3	25.8	-
15	P15	ACLR	Feb-2026	28-32	175.7	70.9	23	14.2
16	P16	Control group	Feb-2026	23-27	183.7	71.2	21.1	-
17	P17	Control group	Feb-2026	23-27	179.6	80.7	25	-
18	P18	ACLR	Feb-2026	23-27	171.1	75.3	25.7	11.9
19	P19	ACLR	Feb-2026	23-27	169.3	78.7	27.5	10.9
20	P20	ACLR	Feb-2026	23-27	172.6	77.2	25.9	13.9
21	P21	ACLR	Feb-2026	18-22	179.8	82.1	25.4	8.7
22	P22	Control group	Feb-2026	23-27	173.6	67.5	22.4	-
23	P23	ACLR	Feb-2026	18-22	177.2	68.6	21.8	13.8
24	P24	ACLR	Feb-2026	23-27	180.6	74.7	22.9	9.5
25	P25	Control group	Feb-2026	28-32	179.8	81.8	25.3	-
26	P26	Control group	Feb-2026	23-27	176.5	71.8	23	-
27	P27	ACLR	Feb-2026	18-22	181.7	80.5	24.4	17.5
28	P28	ACLR	Feb-2026	28-32	169.6	72.2	25.1	16.7
29	P29	ACLR	Mar-2026	18-22	182	62.3	18.8	7
30	P30	Control group	Mar-2026	18-22	186.8	61	17.5	-
31	P31	ACLR	Mar-2026	23-27	178.5	67.4	21.2	15.9
32	P32	Control group	Mar-2026	18-22	181.7	75.5	22.9	-
33	P33	ACLR	Mar-2026	23-27	184	76.5	22.6	11.7
34	P34	Control group	Mar-2026	28-32	178.8	55.6	17.4	-
35	P35	Control group	Mar-2026	18-22	174.4	80	26.3	-
36	P36	ACLR	Mar-2026	18-22	168.2	83.6	29.5	17.4
37	P37	ACLR	Mar-2026	18-22	184	72.6	21.4	15.9
38	P38	ACLR	Mar-2026	23-27	169.7	67.5	23.4	12.3
39	P39	ACLR	Mar-2026	18-22	183	82.9	24.8	21.6
40	P40	Control group	Mar-2026	23-27	178	76.1	24	-
41	P41	ACLR	Mar-2026	18-22	167	76.4	27.4	17.3
42	P42	ACLR	Mar-2026	18-22	166	71.2	25.8	19.5
43	P43	Control group	Mar-2026	18-22	184	84.4	24.9	-
44	P44	Control group	Mar-2026	28-32	173.3	71.9	23.9	-
45	P45	Control group	Mar-2026	23-27	169.8	70.2	24.3	-
46	P46	Control group	Mar-2026	18-22	178.1	70.5	22.2	-
47	P47	Control group	Mar-2026	23-27	170.8	70.7	24.2	-
48	P48	ACLR	Mar-2026	23-27	170.6	68.2	23.4	14.8
49	P49	ACLR	Mar-2026	18-22	173	78.4	26.2	7.2
50	P50	ACLR	Mar-2026	18-22	181.6	66.7	20.2	15
51	P51	ACLR	Mar-2026	23-27	165.6	71	25.9	20
52	P52	Control group	Mar-2026	23-27	168.1	67.1	23.7	-
53	P53	ACLR	Mar-2026	23-27	173.6	55	18.3	15.4
54	P54	ACLR	Mar-2026	18-22	174	65.2	21.5	11.2
55	P55	ACLR	Mar-2026	23-27	175.2	72.2	23.5	10.9
56	P56	Control group	Mar-2026	18-22	169.1	69.2	24.2	-
57	P57	Control group	Mar-2026	18-22	184.9	74.2	21.7	-
58	P58	ACLR	Mar-2026	18-22	161.9	64.3	24.5	16.9
59	P59	ACLR	Apr-2026	23-27	170.6	86.5	29.7	19.8
60	P60	ACLR	Apr-2026	23-27	171.1	82.2	28.1	7
61	P61	ACLR	Apr-2026	23-27	181.4	64.2	19.5	13.6
62	P62	Control group	Apr-2026	18-22	177.9	58.4	18.5	-
63	P63	Control group	Apr-2026	18-22	173.6	71.7	23.8	-
64	P64	Control group	Apr-2026	18-22	173.4	86.1	28.6	-
65	P65	ACLR	Apr-2026	28-32	178.2	84.9	26.7	8.9
66	P66	Control group	Apr-2026	18-22	185	73	21.3	-
67	P67	ACLR	Apr-2026	23-27	171.9	73.6	24.9	11.6
68	P68	Control group	Apr-2026	23-27	170.2	74.4	25.7	-
69	P69	ACLR	Apr-2026	18-22	176.2	63.7	20.5	11.4
70	P70	ACLR	Apr-2026	23-27	170.4	74.8	25.8	17.7
71	P71	Control group	Apr-2026	28-32	184.6	73.4	21.5	-
72	P72	ACLR	Apr-2026	23-27	174.1	65.3	21.5	11.5
73	P73	Control group	Apr-2026	23-27	179.2	62.7	19.5	-
74	P74	Control group	Apr-2026	23-27	161.3	58.9	22.6	-
75	P75	Control group	Apr-2026	18-22	170.5	79.1	27.2	-
76	P76	ACLR	Apr-2026	18-22	170.7	65.9	22.6	11.2
77	P77	ACLR	Apr-2026	23-27	172.7	71.9	24.1	6.3
78	P78	Control group	Apr-2026	23-27	177.5	65.3	20.7	-
79	P79	Control group	Apr-2026	23-27	168.5	84.1	29.6	-
80	P80	Control group	Apr-2026	18-22	176.8	72.5	23.2	-
81	P81	ACLR	May-2026	18-22	176.7	59.4	19	12.1
82	P82	ACLR	May-2026	18-22	160.6	68.2	26.4	16.6
83	P83	Control group	May-2026	18-22	169.7	82	28.5	-
84	P84	Control group	May-2026	23-27	175.4	73.6	23.9	-
85	P85	Control group	May-2026	18-22	190.7	72.7	20	-
86	P86	ACLR	May-2026	18-22	173.5	69.1	23	14.5
87	P87	Control group	May-2026	28-32	172.1	74	25	-
88	P88	ACLR	May-2026	23-27	182.9	63.6	19	15.8
89	P89	ACLR	May-2026	18-22	173.7	65.5	21.7	9.3
90	P90	ACLR	May-2026	23-27	178	59.1	18.7	10.3
91	P91	Control group	May-2026	23-27	172.2	75.2	25.4	-
92	P92	Control group	May-2026	18-22	182.2	74.4	22.4	-
93	P93	ACLR	May-2026	18-22	176	74.4	24	21.7
94	P94	Control group	May-2026	18-22	174.5	63.9	21	-
95	P95	ACLR	May-2026	28-32	174.4	78.8	25.9	14.8
96	P96	ACLR	May-2026	18-22	169.6	75.6	26.3	21.6
97	P97	Control group	May-2026	18-22	170.2	73.8	25.5	-
98	P98	Control group	May-2026	23-27	180.7	68.2	20.9	-
99	P99	Control group	May-2026	18-22	182.8	68.9	20.6	-
100	P100	Control group	May-2026	28-32	161.2	69.3	26.7	-
101	P101	ACLR	May-2026	23-27	181.5	64.2	19.5	22.3
102	P102	ACLR	May-2026	23-27	174.6	62.8	20.6	20.5
103	P103	ACLR	Jun-2026	18-22	175.2	74.2	24.2	15.4
104	P104	ACLR	Jun-2026	23-27	177.4	58.5	18.6	18
105	P105	Control group	Jun-2026	23-27	173.7	63.5	21	-
106	P106	Control group	Jun-2026	23-27	176.5	63.7	20.4	-
107	P107	Control group	Jun-2026	23-27	176.7	77.1	24.7	-
108	P108	Control group	Jun-2026	18-22	175.1	78.7	25.7	-
109	P109	Control group	Jun-2026	23-27	170.4	72.3	24.9	-
110	P110	Control group	Jun-2026	23-27	179.3	78.2	24.3	-
111	P111	Control group	Jun-2026	28-32	166.5	74.7	26.9	-
112	P112	Control group	Jun-2026	18-22	166.2	72.2	26.1	-
113	P113	Control group	Jun-2026	18-22	179.3	73.4	22.8	-
114	P114	ACLR	Jun-2026	18-22	160.5	77.1	29.9	20.3
115	P115	ACLR	Jun-2026	28-32	179.2	86.7	27	11.5
116	P116	Control group	Jun-2026	23-27	169.4	74.3	25.9	-
117	P117	ACLR	Jun-2026	18-22	166.2	68.9	24.9	21.6
118	P118	ACLR	Jun-2026	28-32	174	68.7	22.7	13
119	P119	ACLR	Jun-2026	23-27	163.4	69	25.8	6.1
120	P120	Control group	Jun-2026	23-27	170.9	63.5	21.7	-
121	P121	ACLR	Jun-2026	23-27	177.5	66.2	21	21.5
122	P122	Control group	Jun-2026	23-27	166.9	71.8	25.8	-
123	P123	ACLR	Jun-2026	18-22	183	70.7	21.1	14.5
124	P124	Control group	Jun-2026	23-27	176.9	80.2	25.6	-
125	P125	ACLR	Jun-2026	28-32	165.6	70.4	25.7	12.1
126	P126	ACLR	Jun-2026	28-32	181.4	64.3	19.5	7.1
127	P127	ACLR	Jun-2026	18-22	187.7	77.4	22	15.1
128	P128	Control group	Jun-2026	23-27	168.2	94.2	33.3	-
